# Gut microbiome and lichen sclerosus: a two-sample bi-directional Mendelian randomization study

**DOI:** 10.1101/2024.07.23.24310907

**Authors:** Jiayan Chen, Peiyan Wang, Changji Xiao, Kalibinuer Kelaimu, Xianshu Gao, Xiaomei Li, Jun Hu

**Affiliations:** Department of Radiation Oncology, Peking University First Hospital, Beijing, China; School of Information, University of Michigan, Ann Arbor, MI, United States; Department of Obstetrics and Gynecology, Peking University First Hospital, Beijing, China

**Keywords:** gut microbiome, lichen sclerosus, causal relationship, Mendelian randomization, genome-wide association study

## Abstract

**Background:** Recent studies suggest a potential link between gut microbiomes (GMs) and inflammatory diseases, but the role of GMs in lichen sclerosus (LS) remains unclear. This study aims to investigate the causal relationship between GMs and LS, focusing on key GM taxa.

**Methods:** We utilized GWAS summary statistics for 211 GM taxa and their association with 2,445 LS patients and 353,088 healthy controls, employing Mendelian randomization (MR). GWAS data for GM taxa came from the MiBioGen consortium, and for LS from the FinnGen consortium. The primary analytical tools included the inverse-variance weighted (IVW) method, weighted MR, simple mode, weighted median, and MR-Egger methods. Sensitivity analyses included leave-one-out analysis, MR-Egger intercept test, MR-PRESSO global test, and Cochrane’s Q-test. A reverse MR analysis was conducted on bacteria identified in the forward MR study.

**Results:** We identified one strong causal relationship: order *Burkholderiales* [odds ratio (OR) = 0.420, 95% confidence interval (CI): 0.230 - 0.765, p = 0.005], and three nominally significant relationships: phylum *Cyanobacteria* (OR = 0.585, 95% CI: 0.373 - 0.919, p = 0.020), class *Betaproteobacteria* (OR = 0.403, 95% CI: 0.189 - 0.857, p = 0.018), and genus *Butyrivibrio* (OR = 0.678, 95% CI: 0.507 - 0.907, p = 0.009). Moreover, this MR analysis was not impacted by horizontal pleiotropy, according to the MR-Egger intercept test and MR-PRESSO global test (p > 0.05). Remarkably, the reliability of our results was confirmed by leave-one-out analysis. Reverse MR analysis showed no significant causal relationship between LS and GM.

**Conclusions:** This MR study identifies specific gut flora linked to a lower risk of LS, offering new insights for disease treatment and prevention. Future research should incorporate metagenomics sequencing of extensive microbiome GWAS datasets.
