## Supplemental Tablels for "Gut microbiome and lichen sclerosus: a two-sample bi-directional Mendelian randomization study"

### Sheet: Supplementary Table S1
Supplementary Table 1. Detailed information of instrumental variables used in MR analyses
Bacterial taxa	SNP	Effect allele	Other allele	Beta	SE	P-value	Lichen sclerosus et atrophicus			F_statistics
							Beta	SE	P-value
phylum.Actinobacteria.id.400	rs4429415	C	T	0.0581908	0.0111343	2.05146e-07	-0.00505265	0.0290812	0.862068	27.3136
phylum.Actinobacteria.id.400	rs74037001	G	A	-0.0819391	0.0165334	6.7124e-07	-0.0118736	0.050578	0.814397	24.5618
phylum.Actinobacteria.id.400	rs7570971	A	C	0.086653	0.0113623	1.41347e-14	-0.0228797	0.0296654	0.440553	58.1615
phylum.Bacteroidetes.id.905	rs73512608	G	A	-0.123117	0.0236743	2.53891e-07	-0.0974044	0.064417	0.13051	27.0447
phylum.Bacteroidetes.id.905	rs73846128	A	G	-0.0664262	0.0133481	4.78296e-07	-0.0389967	0.0406841	0.337798	24.7649
phylum.Cyanobacteria.id.1500	rs789068	G	A	-0.111385	0.0212922	1.57171e-07	0.100579	0.0414072	0.0151398	27.3661
phylum.Cyanobacteria.id.1500	rs9864379	T	C	-0.138933	0.0268045	2.03334e-07	0.0426284	0.0407795	0.295867	26.8657
phylum.Euryarchaeota.id.55	rs10202904	T	G	-0.115986	0.0230271	6.1888e-07	-0.0664984	0.0294979	0.0241741	25.3706
phylum.Firmicutes.id.1672	rs112334273	G	A	0.0627459	0.0127415	9.26452e-07	-0.0207727	0.0323464	0.520746	24.2509
phylum.Firmicutes.id.1672	rs3792064	G	A	0.0897349	0.0182532	6.75498e-07	-0.0399422	0.0653959	0.541349	24.1682
phylum.Lentisphaerae.id.2238	rs62570196	C	T	-0.217203	0.0439621	9.64474e-07	0.0236701	0.0721388	0.742821	24.4104
phylum.Proteobacteria.id.2375	rs2532663	G	A	-0.125578	0.0258034	7.46812e-07	-0.0721131	0.0481401	0.134137	23.6851
phylum.Proteobacteria.id.2375	rs922773	C	T	-0.0803778	0.0157851	3.67958e-07	0.0729862	0.0476905	0.125914	25.9285
phylum.Tenericutes.id.3919	rs11890098	A	G	0.074438	0.0153389	9.56571e-07	-0.0318327	0.0322334	0.323363	23.5507
phylum.Verrucomicrobia.id.3982	rs2602429	C	T	0.0764148	0.0153487	8.7104e-07	-0.0115834	0.0329726	0.725359	24.7864
phylum.Verrucomicrobia.id.3982	rs74542928	T	C	0.115994	0.0231324	4.08375e-07	-0.128554	0.0679229	0.058405	25.1439
class.Actinobacteria.id.419	rs182549	C	T	0.111489	0.012066	3.79006e-20	-0.0155698	0.0297814	0.601111	85.3772
class.Actinobacteria.id.419	rs6660520	A	G	0.0711483	0.0134495	1.10652e-07	0.0697721	0.0325728	0.0321907	27.9843
class.Actinobacteria.id.419	rs7322849	T	C	0.0944467	0.0192976	6.20794e-07	0.00322531	0.0505326	0.949108	23.9534
class.Alphaproteobacteria.id.2379	rs140912403	C	T	-0.160677	0.0317708	6.20363e-07	-0.0524813	0.061287	0.39182	25.5772
class.Alphaproteobacteria.id.2379	rs76784716	A	G	0.133271	0.0267738	5.09141e-07	0.0665841	0.0455119	0.143466	24.7773
class.Bacilli.id.1673	rs57872228	C	T	-0.0714773	0.0146647	9.21977e-07	0.0121728	0.0448658	0.786147	23.7569
class.Bacteroidia.id.912	rs55773148	G	A	-0.121514	0.0236759	3.89585e-07	-0.0974044	0.064417	0.13051	26.3413
class.Bacteroidia.id.912	rs7631304	G	A	-0.0645771	0.0132957	8.36781e-07	-0.0390177	0.0406854	0.337554	23.5902
class.Betaproteobacteria.id.2867	rs4033856	C	T	0.0832423	0.0167237	5.17166e-07	-0.048453	0.0513208	0.345108	24.7756
class.Betaproteobacteria.id.2867	rs6087811	T	G	-0.0978177	0.0198522	7.44305e-07	0.1094	0.0482416	0.0233437	24.2783
class.Clostridia.id.1859	rs112334273	G	A	0.0641008	0.0127404	3.81407e-07	-0.0207727	0.0323464	0.520746	25.3141
class.Clostridia.id.1859	rs6814436	T	C	0.0739995	0.0150815	9.65098e-07	-0.0443068	0.0413783	0.28427	24.0751
class.Clostridia.id.1859	rs6815608	T	C	0.103803	0.0210883	4.01857e-07	0.0604509	0.0401914	0.132562	24.2292
class.Coriobacteriia.id.809	rs719099	A	G	0.0778402	0.0155815	5.43317e-07	0.0329825	0.0487066	0.4983	24.9568
class.Deltaproteobacteria.id.3087	rs6058181	C	T	0.0825716	0.0165958	3.39554e-07	0.00735572	0.039171	0.851045	24.755
class.Erysipelotrichia.id.2147	rs2300774	G	A	0.0524152	0.0106784	8.95466e-07	0.0243815	0.0290513	0.401326	24.0937
class.Erysipelotrichia.id.2147	rs62504403	C	T	0.0681159	0.0127883	1.12265e-07	0.00943804	0.0365084	0.796008	28.3706
class.Erysipelotrichia.id.2147	rs7234058	T	C	-0.0945759	0.0194091	9.12341e-07	-0.0439414	0.0501932	0.381331	23.7438
class.Gammaproteobacteria.id.3303	rs11181912	G	A	-0.0579153	0.0118796	9.94762e-07	-0.0445015	0.0308324	0.148925	23.7673
class.Gammaproteobacteria.id.3303	rs6706173	A	C	0.074251	0.0146392	1.99495e-07	-0.0322423	0.0418956	0.441546	25.7257
class.Melainabacteria.id.1589	rs11150282	T	C	0.0989487	0.0196972	6.02892e-07	0.0155216	0.0301261	0.6064	25.2356
class.Melainabacteria.id.1589	rs9864379	T	C	-0.159735	0.0292553	5.3606e-08	0.0426284	0.0407795	0.295867	29.8118
class.Methanobacteria.id.119	rs10202904	T	G	-0.121754	0.0235357	3.0143e-07	-0.0664984	0.0294979	0.0241741	26.7615
class.Mollicutes.id.3920	rs11890098	A	G	0.074438	0.0153389	9.56571e-07	-0.0318327	0.0322334	0.323363	23.5507
class.Negativicutes.id.2164	rs1643968	T	C	-0.0565284	0.0112298	4.14596e-07	-0.00636455	0.0301192	0.832644	25.339
class.Verrucomicrobiae.id.4029	rs11729256	T	C	0.0749798	0.0150177	6.7309e-07	0.0139032	0.0383917	0.717247	24.9277
order.Bacteroidales.id.913	rs55773148	G	A	-0.121514	0.0236759	3.89585e-07	-0.0974044	0.064417	0.13051	26.3413
order.Bacteroidales.id.913	rs7631304	G	A	-0.0645771	0.0132957	8.36781e-07	-0.0390177	0.0406854	0.337554	23.5902
order.Bifidobacteriales.id.432	rs182549	C	T	0.11707	0.0126703	5.942e-20	-0.0155698	0.0297814	0.601111	85.3717
order.Bifidobacteriales.id.432	rs7322849	T	C	0.110676	0.0200996	1.74032e-08	0.00322531	0.0505326	0.949108	30.3202
order.Burkholderiales.id.2874	rs4033856	C	T	0.0833446	0.0167489	5.66823e-07	-0.048453	0.0513208	0.345108	24.7618
order.Burkholderiales.id.2874	rs6087811	T	G	-0.101587	0.0198817	2.88374e-07	0.1094	0.0482416	0.0233437	26.1077
order.Burkholderiales.id.2874	rs62191117	A	G	0.0679995	0.0132471	2.79099e-07	-0.0558427	0.0357746	0.118533	26.3495
order.Clostridiales.id.1863	rs112334273	G	A	0.0639383	0.0127404	4.07257e-07	-0.0207727	0.0323464	0.520746	25.1857
order.Clostridiales.id.1863	rs6814436	T	C	0.0741858	0.0150814	9.06288e-07	-0.0443068	0.0413783	0.28427	24.1968
order.Clostridiales.id.1863	rs6815608	T	C	0.104089	0.0210883	3.71989e-07	0.0604509	0.0401914	0.132562	24.3628
order.Coriobacteriales.id.810	rs719099	A	G	0.0778402	0.0155815	5.43317e-07	0.0329825	0.0487066	0.4983	24.9568
order.Desulfovibrionales.id.3156	rs6058181	C	T	0.0836765	0.0166098	2.5277e-07	0.00735572	0.039171	0.851045	25.3792
order.Erysipelotrichales.id.2148	rs2300774	G	A	0.0524152	0.0106784	8.95466e-07	0.0243815	0.0290513	0.401326	24.0937
order.Erysipelotrichales.id.2148	rs62504403	C	T	0.0681159	0.0127883	1.12265e-07	0.00943804	0.0365084	0.796008	28.3706
order.Erysipelotrichales.id.2148	rs7234058	T	C	-0.0945759	0.0194091	9.12341e-07	-0.0439414	0.0501932	0.381331	23.7438
order.Gastranaerophilales.id.1591	rs11150282	T	C	0.098235	0.0197127	7.36053e-07	0.0155216	0.0301261	0.6064	24.8337
order.Gastranaerophilales.id.1591	rs9864379	T	C	-0.160521	0.0292752	4.65873e-08	0.0426284	0.0407795	0.295867	30.0653
order.Lactobacillales.id.1800	rs2952251	A	G	-0.0629317	0.0124177	3.36461e-07	-0.0135079	0.0344953	0.695364	25.6834
order.Lactobacillales.id.1800	rs35344081	G	A	0.0642442	0.0127358	4.16066e-07	-0.00064817	0.0327128	0.984192	25.4456
order.Methanobacteriales.id.120	rs10202904	T	G	-0.121754	0.0235357	3.0143e-07	-0.0664984	0.0294979	0.0241741	26.7615
order.NB1n.id.3953	rs11251024	G	A	0.104201	0.0206737	6.62801e-07	0.02363	0.0327892	0.471116	25.4043
order.NB1n.id.3953	rs2172426	C	T	-0.10212	0.0198947	3.17425e-07	0.0261284	0.0295474	0.376541	26.348
order.Pasteurellales.id.3688	rs9382510	C	T	-0.0881865	0.0169965	2.476e-07	0.0201894	0.033059	0.541392	26.9207
order.Rhodospirillales.id.2667	rs9813022	A	G	-0.0830795	0.0162642	3.07213e-07	0.00177828	0.0298289	0.952461	26.093
order.Selenomonadales.id.2165	rs1643968	T	C	-0.0565284	0.0112298	4.14596e-07	-0.00636455	0.0301192	0.832644	25.339
order.Verrucomicrobiales.id.4030	rs11729256	T	C	0.0749798	0.0150177	6.7309e-07	0.0139032	0.0383917	0.717247	24.9277
family.Alcaligenaceae.id.2875	rs62191117	A	G	0.0684302	0.0133636	2.75943e-07	-0.0558427	0.0357746	0.118533	26.221
family.Alcaligenaceae.id.2875	rs9537886	A	C	-0.0570888	0.0110683	2.35108e-07	0.0171898	0.0290996	0.554706	26.6038
family.Bacteroidaceae.id.917	rs6795673	C	T	0.0538565	0.0105251	3.37909e-07	-0.00432762	0.028854	0.880778	26.1832
family.BacteroidalesS24.7group.id.11173	rs17043785	T	C	-0.176187	0.0347133	5.11837e-07	0.142807	0.0485369	0.00325859	25.7606
family.BacteroidalesS24.7group.id.11173	rs738193	T	C	0.0847328	0.0165856	3.82163e-07	0.0539804	0.0302476	0.0743242	26.1
family.BacteroidalesS24.7group.id.11173	rs941000	C	T	0.0850266	0.0163382	3.15557e-07	-0.0224259	0.0300727	0.455835	27.0831
family.Bifidobacteriaceae.id.433	rs182549	C	T	0.11707	0.0126703	5.942e-20	-0.0155698	0.0297814	0.601111	85.3717
family.Bifidobacteriaceae.id.433	rs7322849	T	C	0.110676	0.0200996	1.74032e-08	0.00322531	0.0505326	0.949108	30.3202
family.ClostridialesvadinBB60group.id.11286	rs28691777	C	T	0.137134	0.0266996	6.95697e-07	0.0850751	0.0708746	0.229998	26.3802
family.ClostridialesvadinBB60group.id.11286	rs55682560	C	T	-0.131519	0.0261319	4.97034e-07	0.0196436	0.0537527	0.714779	25.3302
family.Coriobacteriaceae.id.811	rs719099	A	G	0.0778402	0.0155815	5.43317e-07	0.0329825	0.0487066	0.4983	24.9568
family.Defluviitaleaceae.id.1924	rs4677103	A	G	0.0977203	0.0197033	9.42189e-07	0.0292972	0.0381576	0.44261	24.5976
family.Defluviitaleaceae.id.1924	rs72731813	C	T	-0.149751	0.0293415	2.75777e-07	0.0370614	0.0675175	0.583064	26.0481
family.Desulfovibrionaceae.id.3169	rs6058181	C	T	0.0834742	0.0166111	2.69912e-07	0.00735572	0.039171	0.851045	25.2528
family.Erysipelotrichaceae.id.2149	rs2300774	G	A	0.0524152	0.0106784	8.95466e-07	0.0243815	0.0290513	0.401326	24.0937
family.Erysipelotrichaceae.id.2149	rs62504403	C	T	0.0681159	0.0127883	1.12265e-07	0.00943804	0.0365084	0.796008	28.3706
family.Erysipelotrichaceae.id.2149	rs7234058	T	C	-0.0945759	0.0194091	9.12341e-07	-0.0439414	0.0501932	0.381331	23.7438
family.FamilyXI.id.1936	rs10759623	C	T	-0.162115	0.032151	5.78312e-07	-0.013042	0.0346203	0.706386	25.4247
family.FamilyXI.id.1936	rs2155352	A	G	-0.150538	0.0302319	6.63432e-07	0.0211792	0.0340944	0.534472	24.7947
family.Lachnospiraceae.id.1987	rs9929145	G	A	-0.125721	0.0245233	2.83594e-07	-0.0520539	0.0676742	0.441784	26.282
family.Lactobacillaceae.id.1836	rs16861661	G	A	-0.193287	0.0379293	2.70131e-07	-0.111781	0.0585638	0.0562989	25.9691
family.Lactobacillaceae.id.1836	rs921925	A	C	0.0999419	0.0201687	5.77195e-07	-0.0489105	0.0352851	0.1657	24.5549
family.Methanobacteriaceae.id.121	rs10202904	T	G	-0.121754	0.0235357	3.0143e-07	-0.0664984	0.0294979	0.0241741	26.7615
family.Oxalobacteraceae.id.2966	rs1569853	T	C	-0.140043	0.0281704	7.45179e-07	-0.0217376	0.0442492	0.623247	24.7136
family.Oxalobacteraceae.id.2966	rs4428215	G	A	0.12561	0.0230053	4.87931e-08	0.0113748	0.0331573	0.731557	29.8121
family.Oxalobacteraceae.id.2966	rs6000536	C	T	-0.118383	0.0241355	7.38718e-07	-0.0526494	0.038686	0.173531	24.0583
family.Oxalobacteraceae.id.2966	rs736744	C	T	0.105642	0.0200648	1.49416e-07	-0.0139976	0.0291495	0.631085	27.7207
family.Pasteurellaceae.id.3689	rs9382510	C	T	-0.0881865	0.0169965	2.476e-07	0.0201894	0.033059	0.541392	26.9207
family.Peptococcaceae.id.2024	rs35703006	G	T	0.0812655	0.0164355	4.94775e-07	-0.0683829	0.0336397	0.0420727	24.4481
family.Peptostreptococcaceae.id.2042	rs12377846	C	A	-0.252	0.0511627	7.26254e-07	-0.0363801	0.0879349	0.679082	24.2602
family.Peptostreptococcaceae.id.2042	rs4692811	C	T	0.0642075	0.0126913	4.21123e-07	0.0120852	0.0304866	0.691804	25.5953
family.Peptostreptococcaceae.id.2042	rs61841503	G	A	0.0919658	0.0161331	9.8012e-09	-0.0265131	0.0429227	0.536777	32.4951
family.Prevotellaceae.id.960	rs12118202	T	C	-0.0751986	0.0147265	5.54234e-07	0.0161075	0.037509	0.667612	26.0747
family.Prevotellaceae.id.960	rs3860225	A	G	0.083936	0.0167936	5.49682e-07	0.0500577	0.0502491	0.319157	24.9809
family.Prevotellaceae.id.960	rs4493272	T	C	-0.0604992	0.0118027	3.02312e-07	0.00437549	0.0289716	0.879954	26.2745
family.Prevotellaceae.id.960	rs912860	G	A	-0.229046	0.0483124	9.2992e-07	-0.04563	0.0954328	0.632552	22.4765
family.Prevotellaceae.id.960	rs9958960	G	A	-0.0914807	0.0173611	1.06324e-07	0.00265592	0.0399161	0.94695	27.7653
family.Rhodospirillaceae.id.2717	rs9813022	A	G	-0.0842444	0.0163583	2.53124e-07	0.00177828	0.0298289	0.952461	26.5219
family.Rikenellaceae.id.967	rs1939881	G	A	-0.105589	0.0206213	5.64373e-07	0.0425443	0.0622387	0.494249	26.2187
family.Rikenellaceae.id.967	rs9603208	G	T	0.0821173	0.0159596	1.91801e-07	-0.00426054	0.0480873	0.9294	26.4745
family.Ruminococcaceae.id.2050	rs17376049	T	C	0.0848534	0.0172114	7.29619e-07	-0.020087	0.0463513	0.664749	24.3056
family.Ruminococcaceae.id.2050	rs55793120	T	C	0.13822	0.0266152	1.44338e-07	0.0390545	0.0611994	0.523375	26.9701
family.Streptococcaceae.id.1850	rs11110281	T	C	-0.130554	0.0225943	1.40137e-08	-0.0436036	0.0673741	0.517511	33.3874
family.Streptococcaceae.id.1850	rs2952251	A	G	-0.0639298	0.0126525	3.72237e-07	-0.0135079	0.0344953	0.695364	25.5303
family.unknownfamily.id.1000001214	rs11150282	T	C	0.098235	0.0197127	7.36053e-07	0.0155216	0.0301261	0.6064	24.8337
family.unknownfamily.id.1000001214	rs9864379	T	C	-0.160521	0.0292752	4.65873e-08	0.0426284	0.0407795	0.295867	30.0653
family.unknownfamily.id.1000006161	rs11251024	G	A	0.104201	0.0206737	6.62801e-07	0.02363	0.0327892	0.471116	25.4043
family.unknownfamily.id.1000006161	rs2172426	C	T	-0.10212	0.0198947	3.17425e-07	0.0261284	0.0295474	0.376541	26.348
family.Veillonellaceae.id.2172	rs12741784	C	T	-0.0621452	0.0119266	1.28494e-07	-0.0272469	0.0330522	0.409736	27.1507
family.Verrucomicrobiaceae.id.4036	rs11729256	T	C	0.0749798	0.0150177	6.7309e-07	0.0139032	0.0383917	0.717247	24.9277
family.Victivallaceae.id.2255	rs11764871	G	T	0.127099	0.025656	7.49289e-07	0.0109337	0.0313417	0.727199	24.5418
family.Victivallaceae.id.2255	rs4396289	C	T	-0.152918	0.0288525	1.53782e-07	-0.0494529	0.0429278	0.249321	28.0897
family.Victivallaceae.id.2255	rs62570196	C	T	-0.246101	0.0483077	2.69852e-07	0.0236701	0.0721388	0.742821	25.9535
family.Victivallaceae.id.2255	rs6545794	A	G	-0.197786	0.0410495	5.97005e-07	0.0450938	0.0442445	0.308109	23.2152
genus..Eubacteriumcoprostanoligenesgroup.id.11375	rs17159861	C	T	0.0962228	0.0168388	1.03787e-08	0.0442777	0.0466895	0.342955	32.6537
genus..Eubacteriumcoprostanoligenesgroup.id.11375	rs9648214	T	C	-0.0828719	0.016431	2.5203e-07	0.0298155	0.051511	0.562712	25.4383
genus..Eubacteriumeligensgroup.id.14372	rs4583233	A	C	0.0670205	0.0128122	2.83852e-07	0.0550319	0.0320331	0.0858025	27.3633
genus..Eubacteriumfissicatenagroup.id.14373	rs3771393	C	T	0.130842	0.0266671	7.37909e-07	0.00937851	0.0364816	0.797121	24.0738
genus..Eubacteriumhalliigroup.id.11338	rs13116360	T	C	0.154124	0.0297185	2.94487e-07	0.0717698	0.0583658	0.218827	26.896
genus..Eubacteriumnodatumgroup.id.11297	rs34297067	A	G	-0.186907	0.0341475	6.59784e-08	0.0629367	0.0408965	0.123823	29.9593
genus..Eubacteriumnodatumgroup.id.11297	rs77910827	C	T	0.201788	0.0413568	9.05381e-07	0.0344799	0.0463465	0.456902	23.8066
genus..Eubacteriumrectalegroup.id.14374	rs35398954	A	G	-0.0901402	0.0174602	5.39945e-07	0.0794704	0.039334	0.0433421	26.6526
genus..Eubacteriumruminantiumgroup.id.11340	rs139749	C	T	-0.0845439	0.0171791	8.58845e-07	-0.0290884	0.030561	0.341191	24.2195
genus..Eubacteriumruminantiumgroup.id.11340	rs2116427	A	G	0.0911461	0.0182353	4.67364e-07	-0.0312665	0.0331801	0.346025	24.9833
genus..Eubacteriumventriosumgroup.id.11341	rs11617697	A	G	-0.143349	0.0286241	7.21757e-07	-0.0576399	0.0631851	0.361643	25.0798
genus..Eubacteriumventriosumgroup.id.11341	rs57199565	T	C	0.0783394	0.0160257	7.97037e-07	0.0101361	0.0375551	0.787238	23.8961
genus..Eubacteriumventriosumgroup.id.11341	rs73615400	T	C	-0.0956303	0.0193428	9.53613e-07	0.0279875	0.0486957	0.565467	24.443
genus..Eubacteriumxylanophilumgroup.id.14375	rs17830032	G	A	-0.160597	0.0310515	2.38893e-07	-0.0474384	0.0531702	0.372286	26.7494
genus..Ruminococcusgauvreauiigroup.id.11342	rs2047242	A	G	-0.067603	0.0133738	2.46372e-07	0.0371766	0.0343764	0.279494	25.552
genus..Ruminococcusgauvreauiigroup.id.11342	rs71386687	T	G	0.121037	0.02386	2.90761e-07	0.0494883	0.0458694	0.280635	25.7333
genus..Ruminococcusgauvreauiigroup.id.11342	rs9870933	A	G	0.0621643	0.0126072	8.4912e-07	-0.0198985	0.0296031	0.501471	24.3135
genus..Ruminococcusgnavusgroup.id.14376	rs13163520	G	A	-0.127377	0.0233883	5.61015e-08	-0.00787157	0.0372634	0.832699	29.6611
genus..Ruminococcusgnavusgroup.id.14376	rs2909242	C	A	-0.0909965	0.018351	7.40957e-07	-0.0032614	0.030705	0.91541	24.5883
genus..Ruminococcustorquesgroup.id.14377	rs35866622	T	C	-0.0612024	0.0109421	2.21337e-08	0.0615777	0.0304865	0.043401	31.2848
genus.Adlercreutzia.id.812	rs7680684	C	T	-0.083381	0.0168901	9.76904e-07	0.0229161	0.0304311	0.451422	24.3708
genus.Akkermansia.id.4037	rs11729256	T	C	0.0750473	0.0150184	6.58393e-07	0.0139032	0.0383917	0.717247	24.9702
genus.Allisonella.id.2174	rs602075	A	G	0.168974	0.0296976	3.56575e-08	0.019806	0.0328348	0.546375	32.3742
genus.Anaerofilum.id.2053	rs712981	A	C	0.10076	0.0202902	6.83115e-07	0.0240256	0.0296516	0.417789	24.6603
genus.Anaerofilum.id.2053	rs79598899	C	T	0.182586	0.0357284	3.74728e-07	0.0942286	0.0687877	0.170734	26.1159
genus.Anaerofilum.id.2053	rs816292	T	C	-0.113003	0.02204	2.64038e-07	-0.024313	0.0318395	0.445099	26.2877
genus.Anaerostipes.id.1991	rs7193624	C	T	0.0750642	0.0150723	5.35482e-07	0.104096	0.0526786	0.0481482	24.803
genus.Anaerotruncus.id.2054	rs6563550	T	C	0.0877135	0.0176745	2.34517e-07	0.0216769	0.0538856	0.687481	24.6286
genus.Bacteroides.id.918	rs6795673	C	T	0.0538565	0.0105251	3.37909e-07	-0.00432762	0.028854	0.880778	26.1832
genus.Barnesiella.id.944	rs2276875	A	G	-0.0697176	0.0139537	4.65027e-07	-0.00163072	0.0333392	0.960989	24.9635
genus.Barnesiella.id.944	rs2428166	G	A	-0.165859	0.0337309	8.50874e-07	-0.0642105	0.123845	0.604127	24.178
genus.Bifidobacterium.id.436	rs182549	C	T	0.119703	0.0127294	1.27822e-20	-0.0155698	0.0297814	0.601111	88.43
genus.Bifidobacterium.id.436	rs7322849	T	C	0.112428	0.0201813	1.08368e-08	0.00322531	0.0505326	0.949108	31.0353
genus.Butyricicoccus.id.2055	rs56221232	T	C	0.0828027	0.0167401	7.6194e-07	-0.021959	0.0480248	0.647496	24.4667
genus.Butyricimonas.id.945	rs113054641	G	A	-0.144881	0.0274574	1.73694e-07	-0.00935734	0.0701042	0.893816	27.8423
genus.Butyricimonas.id.945	rs62390301	T	C	-0.0872983	0.0174893	7.41905e-07	-0.0430522	0.0361506	0.233689	24.9154
genus.Butyricimonas.id.945	rs7083431	A	C	0.0703539	0.0144439	8.8546e-07	0.00431396	0.0324326	0.894183	23.7252
genus.Butyrivibrio.id.1993	rs72723662	C	T	0.224078	0.0449336	7.86241e-07	-0.0990083	0.0419766	0.0183413	24.8689
genus.Butyrivibrio.id.1993	rs7752361	A	G	-0.11923	0.0239975	7.69113e-07	0.0356333	0.0288653	0.217029	24.6855
genus.Collinsella.id.815	rs9541268	C	A	0.09597	0.0197312	8.79419e-07	0.106331	0.0501769	0.0340792	23.6572
genus.Coprococcus1.id.11301	rs4277593	G	A	-0.0585649	0.0109914	1.13969e-07	0.03965	0.0294095	0.177592	28.3904
genus.Coprococcus3.id.11303	rs178271	T	C	0.145257	0.0294239	7.81088e-07	0.0281674	0.112171	0.801728	24.371
genus.Coprococcus3.id.11303	rs8100692	T	C	0.0577411	0.0113476	4.16459e-07	-0.0263977	0.0290578	0.363637	25.8918
genus.DefluviitaleaceaeUCG011.id.11287	rs4677103	A	G	0.0977912	0.0197263	9.59557e-07	0.0292972	0.0381576	0.44261	24.5758
genus.DefluviitaleaceaeUCG011.id.11287	rs72731813	C	T	-0.147383	0.0293796	4.33116e-07	0.0370614	0.0675175	0.583064	25.1653
genus.Dialister.id.2183	rs11166701	G	A	-0.0655301	0.013186	5.50746e-07	-0.0484308	0.0289226	0.0940329	24.6976
genus.Dorea.id.1997	rs62503162	A	G	-0.0974091	0.0194379	7.46605e-07	0.0218519	0.0714068	0.75959	25.1131
genus.Eggerthella.id.819	rs2240838	A	G	0.0980582	0.0197653	7.36205e-07	0.00386002	0.0292197	0.894903	24.6128
genus.Erysipelatoclostridium.id.11381	rs4697572	A	G	-0.0810636	0.0163308	7.5935e-07	-0.0606709	0.036299	0.094639	24.6397
genus.Erysipelatoclostridium.id.11381	rs710230	T	C	0.143381	0.0281514	6.3312e-07	-0.00232144	0.0560516	0.966964	25.9409
genus.Erysipelatoclostridium.id.11381	rs7221249	A	G	0.0839861	0.0142741	4.30951e-09	0.0202837	0.028957	0.483629	34.619
genus.ErysipelotrichaceaeUCG003.id.11384	rs28568391	A	G	-0.0583911	0.0118741	6.41953e-07	-0.0214375	0.0290146	0.459997	24.1822
genus.ErysipelotrichaceaeUCG003.id.11384	rs76502207	T	C	0.144844	0.0289929	6.41121e-07	-0.00663783	0.0731372	0.927684	24.9583
genus.FamilyXIIIAD3011group.id.11293	rs16840310	A	G	-0.0608052	0.0122149	6.75113e-07	-0.0112985	0.0293397	0.700168	24.78
genus.FamilyXIIIAD3011group.id.11293	rs62200412	C	T	-0.0800851	0.0163834	5.80219e-07	-0.0187526	0.0331547	0.571658	23.8943
genus.FamilyXIIIAD3011group.id.11293	rs72730932	C	A	-0.0899559	0.0177107	6.88766e-07	0.0122412	0.0496778	0.805363	25.7982
genus.Flavonifractor.id.2059	rs12030302	A	G	-0.0692276	0.0137467	5.6084e-07	0.0103818	0.0289031	0.719451	25.3607
genus.Fusicatenibacter.id.11305	rs4378146	A	C	-0.0616691	0.0125259	7.20451e-07	0.00903441	0.0331777	0.785388	24.2392
genus.Fusicatenibacter.id.11305	rs704418	T	C	0.0739124	0.0151073	7.77428e-07	-0.0655989	0.0438685	0.134822	23.9366
genus.Gordonibacter.id.821	rs7294633	C	T	0.12867	0.0249946	3.43763e-07	0.0136604	0.0324821	0.674082	26.5009
genus.Haemophilus.id.3698	rs9382510	C	T	-0.093521	0.0172649	7.12051e-08	0.0201894	0.033059	0.541392	29.3422
genus.Holdemanella.id.11393	rs607782	T	C	-0.0854214	0.0172515	7.19447e-07	-0.00746825	0.0299431	0.80304	24.5177
genus.Holdemania.id.2157	rs1867876	T	C	0.0842919	0.0162192	2.7388e-07	0.0101051	0.0315033	0.748388	27.0093
genus.Holdemania.id.2157	rs9500080	C	T	0.0926764	0.0178886	4.08515e-07	-0.0705121	0.0382064	0.0649561	26.8402
genus.Intestinibacter.id.11345	rs10805326	G	A	0.0775151	0.0139665	3.54544e-08	-0.00637948	0.0317303	0.840657	30.8034
genus.Intestinibacter.id.11345	rs4327025	G	A	-0.0810346	0.0154397	1.64326e-07	0.0451452	0.037013	0.222574	27.5464
genus.Intestinimonas.id.2062	rs11258178	A	G	0.0660742	0.0134139	6.98195e-07	-0.0144735	0.028909	0.616613	24.2636
genus.Intestinimonas.id.2062	rs12226153	A	G	-0.151142	0.0306922	5.12171e-07	-0.0623272	0.12418	0.615732	24.2502
genus.Intestinimonas.id.2062	rs4784055	T	C	-0.175324	0.038599	8.71812e-07	-0.0123264	0.0665035	0.852954	20.6315
genus.Intestinimonas.id.2062	rs716604	A	G	0.0818068	0.0165992	8.5663e-07	0.0304745	0.0344031	0.375722	24.2886
genus.Lachnoclostridium.id.11308	rs6112314	A	C	-0.0561715	0.0108174	2.43212e-07	0.0226173	0.0306564	0.460655	26.964
genus.Lachnospira.id.2004	rs13157098	A	G	-0.0768058	0.0155312	5.99315e-07	0.0805909	0.0391263	0.0394212	24.4556
genus.LachnospiraceaeFCS020group.id.11314	rs7249113	G	A	0.0679483	0.0133496	3.72097e-07	0.0563375	0.0316772	0.0753234	25.9073
genus.LachnospiraceaeUCG001.id.11321	rs437876	T	C	0.0784637	0.0144768	7.1655e-08	0.0137877	0.0303149	0.649243	29.3761
genus.LachnospiraceaeUCG001.id.11321	rs985416	C	T	0.0970258	0.0181807	1.45591e-07	-0.00939293	0.0375311	0.802378	28.4809
genus.LachnospiraceaeUCG004.id.11324	rs12747809	G	A	-0.062197	0.0125685	8.64875e-07	0.0495651	0.0321605	0.123273	24.4892
genus.LachnospiraceaeUCG008.id.11328	rs10741777	T	C	-0.0973842	0.0194791	7.68659e-07	0.0493542	0.0312723	0.114517	24.9941
genus.LachnospiraceaeUCG008.id.11328	rs10793103	C	T	0.0974344	0.0181279	9.34937e-08	0.0241597	0.0290577	0.405725	28.8887
genus.LachnospiraceaeUCG008.id.11328	rs67078837	T	C	-0.0845848	0.0170693	7.68189e-07	0.0106098	0.0293059	0.717323	24.5559
genus.LachnospiraceaeUCG010.id.11330	rs11192447	A	G	0.126592	0.024345	4.68957e-07	-0.0165003	0.0666262	0.804402	27.0392
genus.LachnospiraceaeUCG010.id.11330	rs9981767	A	C	0.0655062	0.0131994	9.96373e-07	-0.029148	0.0332502	0.38069	24.6295
genus.Lactobacillus.id.1837	rs921925	A	C	0.0985077	0.0203229	9.71665e-07	-0.0489105	0.0352851	0.1657	23.4947
genus.Marvinbryantia.id.2005	rs2724813	A	G	-0.0840769	0.0167551	6.28451e-07	0.00528181	0.03397	0.876439	25.1803
genus.Marvinbryantia.id.2005	rs2842896	C	T	-0.0649396	0.0131146	7.25363e-07	-0.0104682	0.0294637	0.722372	24.5192
genus.Odoribacter.id.952	rs77779484	G	A	-0.133489	0.0268526	6.56256e-07	0.0116354	0.0607383	0.848082	24.7127
genus.Oscillibacter.id.2063	rs234108	A	G	0.0749553	0.0152632	9.16336e-07	0.0424175	0.0294086	0.149205	24.1164
genus.Oscillibacter.id.2063	rs9393920	A	G	-0.0744662	0.0151081	9.92237e-07	0.00953284	0.0297161	0.748364	24.294
genus.Oxalobacter.id.2978	rs36057338	G	T	0.207847	0.0421439	8.79803e-07	0.148959	0.080756	0.0651014	24.323
genus.Oxalobacter.id.2978	rs4428215	G	A	0.130293	0.0242237	7.51071e-08	0.0113748	0.0331573	0.731557	28.9307
genus.Oxalobacter.id.2978	rs6000536	C	T	-0.130992	0.0253804	2.06054e-07	-0.0526494	0.038686	0.173531	26.6374
genus.Oxalobacter.id.2978	rs736744	C	T	0.117882	0.0211262	2.57471e-08	-0.0139976	0.0291495	0.631085	31.1352
genus.Parabacteroides.id.954	rs60884758	C	T	-0.0702667	0.0142249	5.70689e-07	0.0383493	0.0378115	0.310475	24.4006
genus.Paraprevotella.id.962	rs2081023	A	G	-0.122561	0.0236507	2.638e-07	-0.0542109	0.0414912	0.191361	26.8543
genus.Paraprevotella.id.962	rs9602779	A	C	-0.106692	0.0220263	6.92746e-07	-0.0198986	0.0335801	0.553469	23.4627
genus.Parasutterella.id.2892	rs7572229	G	A	0.066273	0.0132736	6.31698e-07	-0.0098452	0.029005	0.734286	24.9285
genus.Peptococcus.id.2037	rs10031059	T	C	-0.121167	0.0225844	1.23637e-07	0.00958529	0.0340164	0.778108	28.7838
genus.Peptococcus.id.2037	rs77681628	C	T	0.200307	0.0387328	2.68836e-07	-0.0151437	0.053127	0.775609	26.7446
genus.Phascolarctobacterium.id.2168	rs75882962	T	C	0.0968661	0.0190575	3.18987e-07	0.0678746	0.0436641	0.120072	25.8352
genus.Prevotella7.id.11182	rs57404562	C	A	0.155486	0.0316057	6.21576e-07	0.0462855	0.0430886	0.282737	24.2022
genus.RikenellaceaeRC9gutgroup.id.11191	rs2900503	G	T	-0.172329	0.0326671	1.55282e-07	-0.0134812	0.0392159	0.731021	27.8289
genus.Romboutsia.id.11347	rs61841503	G	A	0.092888	0.0171454	3.99597e-08	-0.0265131	0.0429227	0.536777	29.351
genus.Roseburia.id.2012	rs2160994	T	C	0.0550687	0.0112481	9.6985e-07	0.00658751	0.0305177	0.829098	23.969
genus.RuminococcaceaeNK4A214group.id.11358	rs11586410	G	A	-0.0863422	0.0169937	3.66276e-07	-0.0309993	0.0400299	0.438692	25.8149
genus.RuminococcaceaeNK4A214group.id.11358	rs136761	G	A	-0.0587521	0.0119155	8.15195e-07	0.0107517	0.0300658	0.720639	24.3122
genus.RuminococcaceaeNK4A214group.id.11358	rs5994253	A	G	-0.0811302	0.0157621	2.35183e-07	0.00943482	0.0413737	0.819616	26.4934
genus.RuminococcaceaeUCG002.id.11360	rs10927423	C	A	-0.0713617	0.0147712	8.49518e-07	0.00209022	0.0378024	0.955905	23.3398
genus.RuminococcaceaeUCG002.id.11360	rs55793120	T	C	0.137396	0.027414	4.80674e-07	0.0390545	0.0611994	0.523375	25.1191
genus.RuminococcaceaeUCG002.id.11360	rs77564310	A	C	-0.0713093	0.0140855	3.28614e-07	-0.010544	0.0356813	0.767609	25.6298
genus.RuminococcaceaeUCG003.id.11361	rs646327	G	A	0.0586696	0.0118369	7.8318e-07	0.0498634	0.0293032	0.0888239	24.5667
genus.RuminococcaceaeUCG003.id.11361	rs6759615	A	G	0.102523	0.0200204	7.86224e-07	-0.0669123	0.0484785	0.167511	26.2238
genus.RuminococcaceaeUCG003.id.11361	rs73341549	T	C	-0.169857	0.0318768	1.50953e-07	0.0999259	0.0622436	0.108405	28.3935
genus.RuminococcaceaeUCG004.id.11362	rs12125734	G	T	0.133972	0.0257417	2.09428e-07	0.0175744	0.0499458	0.724937	27.0865
genus.RuminococcaceaeUCG004.id.11362	rs6769553	A	G	0.0849743	0.0157451	7.91068e-08	0.0404066	0.032819	0.21825	29.1264
genus.RuminococcaceaeUCG005.id.11363	rs10950694	T	C	0.0577628	0.011412	4.298e-07	-0.0428016	0.0301608	0.155866	25.6196
genus.RuminococcaceaeUCG005.id.11363	rs34781347	G	A	0.188685	0.0386484	6.04728e-07	-0.0134527	0.0560671	0.810378	23.8348
genus.RuminococcaceaeUCG011.id.11368	rs1416041	A	C	-0.182339	0.0339898	7.04419e-08	0.00440448	0.0356216	0.901595	28.7781
genus.RuminococcaceaeUCG013.id.11370	rs12781711	C	T	-0.0656129	0.0117477	2.55301e-08	-0.0632871	0.0333603	0.0578176	31.1944
genus.RuminococcaceaeUCG014.id.11371	rs115777838	T	C	-0.18835	0.0386643	4.62331e-07	-0.000458369	0.0460117	0.992052	23.7306
genus.Ruminococcus1.id.11373	rs7117576	A	G	0.0829505	0.0170891	6.47979e-07	0.0267178	0.0504226	0.596197	23.5612
genus.Ruminococcus2.id.11374	rs78120384	A	G	-0.192815	0.0392045	3.31185e-07	-0.0659076	0.0499957	0.187414	24.1887
genus.Sellimonas.id.14369	rs13417181	T	C	0.166509	0.0337521	7.61748e-07	0.0201966	0.034156	0.554317	24.3374
genus.Sellimonas.id.14369	rs2371572	A	C	0.127349	0.0250862	4.46357e-07	-0.00262184	0.0290798	0.92816	25.7703
genus.Slackia.id.825	rs8901	C	T	0.0934594	0.0186813	6.06998e-07	-0.0370405	0.0317636	0.243563	25.0283
genus.Streptococcus.id.1853	rs11110281	T	C	-0.137519	0.0227398	2.58314e-09	-0.0436036	0.0673741	0.517511	36.5722
genus.Terrisporobacter.id.11348	rs1883097	C	T	0.226399	0.0454642	4.15789e-07	-0.0314456	0.0757829	0.678183	24.7976
genus.Turicibacter.id.2162	rs149744580	A	G	0.169883	0.0315478	7.00965e-08	-0.0143583	0.0642331	0.82312	28.9974
genus.Tyzzerella3.id.11335	rs17706273	T	C	-0.140368	0.0274708	5.87816e-07	0.073114	0.0539162	0.175078	26.1094
genus.Tyzzerella3.id.11335	rs67476743	T	G	0.132164	0.022208	3.74049e-09	0.0143453	0.0326722	0.660613	35.4165
genus.unknowngenus.id.1000000073	rs28691777	C	T	0.137134	0.0266996	6.95697e-07	0.0850751	0.0708746	0.229998	26.3802
genus.unknowngenus.id.1000000073	rs55682560	C	T	-0.131519	0.0261319	4.97034e-07	0.0196436	0.0537527	0.714779	25.3302
genus.unknowngenus.id.1000001215	rs11150282	T	C	0.098235	0.0197127	7.36053e-07	0.0155216	0.0301261	0.6064	24.8337
genus.unknowngenus.id.1000001215	rs9864379	T	C	-0.160521	0.0292752	4.65873e-08	0.0426284	0.0407795	0.295867	30.0653
genus.unknowngenus.id.1000005479	rs17043785	T	C	-0.176187	0.0347133	5.11837e-07	0.142807	0.0485369	0.00325859	25.7606
genus.unknowngenus.id.1000005479	rs738193	T	C	0.0847328	0.0165856	3.82163e-07	0.0539804	0.0302476	0.0743242	26.1
genus.unknowngenus.id.1000005479	rs941000	C	T	0.0850266	0.0163382	3.15557e-07	-0.0224259	0.0300727	0.455835	27.0831
genus.unknowngenus.id.1000006162	rs11251024	G	A	0.104201	0.0206737	6.62801e-07	0.02363	0.0327892	0.471116	25.4043
genus.unknowngenus.id.1000006162	rs2172426	C	T	-0.10212	0.0198947	3.17425e-07	0.0261284	0.0295474	0.376541	26.348
genus.unknowngenus.id.1868	rs12634544	T	C	-0.0813051	0.015882	2.60324e-07	-0.0536862	0.0315833	0.0891641	26.2076
genus.unknowngenus.id.2001	rs2136103	T	C	0.0754533	0.0154038	6.72529e-07	0.0650117	0.0327879	0.0473904	23.9937
genus.unknowngenus.id.2041	rs35703006	G	T	0.0926669	0.0190779	9.00771e-07	-0.0683829	0.0336397	0.0420727	23.5933
genus.unknowngenus.id.2071	rs12147596	C	T	-0.0719818	0.0141609	2.86206e-07	0.00517771	0.0311519	0.867993	25.8383
genus.unknowngenus.id.2071	rs16823675	C	T	-0.0767515	0.0149973	2.33346e-07	0.0261578	0.0356994	0.463727	26.1908
genus.unknowngenus.id.2071	rs35740166	C	T	-0.112246	0.0226824	8.39977e-07	-0.0105656	0.049383	0.830585	24.4884
genus.unknowngenus.id.2755	rs76784716	A	G	0.139756	0.0286444	8.43037e-07	0.0665841	0.0455119	0.143466	23.8046
genus.unknowngenus.id.2755	rs9813022	A	G	-0.0822798	0.016401	5.10261e-07	0.00177828	0.0298289	0.952461	25.1678
genus.unknowngenus.id.826	rs55922055	T	C	-0.239699	0.0476043	2.27779e-07	0.0591777	0.0831161	0.476472	25.3537
genus.unknowngenus.id.826	rs740358	G	T	-0.130157	0.0264763	9.18134e-07	-0.0531395	0.0588504	0.366548	24.1668
genus.Victivallis.id.2256	rs4764863	G	A	0.121561	0.0246058	8.2222e-07	0.0172845	0.0290514	0.551869	24.4068
genus.Victivallis.id.2256	rs56349194	A	G	-0.158501	0.0315231	6.25748e-07	-0.0489748	0.042934	0.253995	25.2818

### Sheet: Supplementary Table S2
																																															Supplementary Table 2. Horizontal pleiotropy analysis for IVs of 4 GM taxa associated with LS
																																															Exposure	MR-Egger intercept	P-value
																																															phylum Cyanobacteria (id: 1500)	insufficient number of SNPs	insufficient number of SNPs
																																															class Betaproteobacteria (id: 2867)	insufficient number of SNPs	insufficient number of SNPs
																																															order Burkholderiales (id: 2874)	0.052	0.781
																																															genus Butyrivibrio (id: 1993)	insufficient number of SNPs	insufficient number of SNPs

### Sheet: Supplementary Table S3
Supplementary Table S3. Detailed information of IVs used in reverse MR analyses
SNP	effect_allele.exposure	other_allele.exposure	effect_allele.outcome	other_allele.outcome	beta.exposure	beta.outcome	se.outcome	pval.outcome	outcome	pval.exposure	se.exposure	exposure
rs1114540	T	C	T	C	-0.163011	0.0391756	0.0178181	0.0256316	phylum.Cyanobacteria.id.1500	7.78144e-08	0.0303439	LS
rs1678043	A	G	A	G	0.144589	0.030805	0.0183743	0.0964683	phylum.Cyanobacteria.id.1500	4.99678e-06	0.0316739	LS
rs4352027	A	G	A	G	-0.192366	0.0112481	0.0218926	0.597644	phylum.Cyanobacteria.id.1500	1.06994e-06	0.0394328	LS
rs6081714	C	A	C	A	0.135365	0.000760067	0.0173427	0.984973	phylum.Cyanobacteria.id.1500	3.2375e-06	0.0290785	LS
rs6457710	G	A	G	A	-0.359087	-0.0130267	0.0202587	0.494182	phylum.Cyanobacteria.id.1500	2.1727e-25	0.0344859	LS
rs6534822	A	G	A	G	-0.216195	0.00524616	0.0235351	0.878388	phylum.Cyanobacteria.id.1500	4.91949e-06	0.0473262	LS
rs6548220	G	A	G	A	-0.171729	0.00812847	0.0182527	0.62798	phylum.Cyanobacteria.id.1500	6.43413e-08	0.0317647	LS
rs707934	T	C	T	C	0.332406	-0.0197302	0.0315569	0.561968	phylum.Cyanobacteria.id.1500	9.97241e-11	0.0513974	LS
rs77425217	A	C	A	C	-0.176505	-0.0140247	0.020029	0.465114	phylum.Cyanobacteria.id.1500	2.10761e-06	0.0372152	LS
rs1114540	T	C	T	C	-0.163011	-0.0304743	0.0254469	0.227727	genus.Butyrivibrio.id.1993	7.78144e-08	0.0303439	LS
rs1678043	A	G	A	G	0.144589	0.0431375	0.026282	0.108012	genus.Butyrivibrio.id.1993	4.99678e-06	0.0316739	LS
rs4352027	A	G	A	G	-0.192366	0.00938285	0.0315256	0.751626	genus.Butyrivibrio.id.1993	1.06994e-06	0.0394328	LS
rs6081714	C	A	C	A	0.135365	0.0397753	0.0247366	0.109085	genus.Butyrivibrio.id.1993	3.2375e-06	0.0290785	LS
rs6457710	G	A	G	A	-0.359087	-0.0239001	0.0290442	0.355707	genus.Butyrivibrio.id.1993	2.1727e-25	0.0344859	LS
rs6534822	A	G	A	G	-0.216195	-0.0175145	0.0339032	0.549749	genus.Butyrivibrio.id.1993	4.91949e-06	0.0473262	LS
rs6548220	G	A	G	A	-0.171729	0.0405725	0.0259701	0.1242	genus.Butyrivibrio.id.1993	6.43413e-08	0.0317647	LS
rs707934	T	C	T	C	0.332406	-0.00608832	0.0448309	0.836094	genus.Butyrivibrio.id.1993	9.97241e-11	0.0513974	LS
rs77425217	A	C	A	C	-0.176505	-0.0124965	0.0284756	0.661885	genus.Butyrivibrio.id.1993	2.10761e-06	0.0372152	LS
rs1114540	T	C	T	C	-0.163011	0.00662806	0.0114694	0.555725	class.Betaproteobacteria.id.2867	7.78144e-08	0.0303439	LS
rs1678043	A	G	A	G	0.144589	-0.00640416	0.0116115	0.612849	class.Betaproteobacteria.id.2867	4.99678e-06	0.0316739	LS
rs4352027	A	G	A	G	-0.192366	0.0378834	0.0138485	0.00629214	class.Betaproteobacteria.id.2867	1.06994e-06	0.0394328	LS
rs6081714	C	A	C	A	0.135365	0.00229152	0.0111875	0.846952	class.Betaproteobacteria.id.2867	3.2375e-06	0.0290785	LS
rs6457710	G	A	G	A	-0.359087	0.00162792	0.0129954	0.785151	class.Betaproteobacteria.id.2867	2.1727e-25	0.0344859	LS
rs6534822	A	G	A	G	-0.216195	0.00581366	0.0151008	0.713344	class.Betaproteobacteria.id.2867	4.91949e-06	0.0473262	LS
rs6548220	G	A	G	A	-0.171729	0.00672385	0.0117759	0.552631	class.Betaproteobacteria.id.2867	6.43413e-08	0.0317647	LS
rs707934	T	C	T	C	0.332406	-0.0123739	0.0200572	0.513003	class.Betaproteobacteria.id.2867	9.97241e-11	0.0513974	LS
rs77425217	A	C	A	C	-0.176505	-0.0198389	0.0127287	0.105785	class.Betaproteobacteria.id.2867	2.10761e-06	0.0372152	LS
rs1114540	T	C	T	C	-0.163011	0.00288404	0.0114875	0.78814	order.Burkholderiales.id.2874	7.78144e-08	0.0303439	LS
rs1678043	A	G	A	G	0.144589	-0.00512402	0.0116296	0.690686	order.Burkholderiales.id.2874	4.99678e-06	0.0316739	LS
rs4352027	A	G	A	G	-0.192366	0.0360276	0.0138714	0.00941971	order.Burkholderiales.id.2874	1.06994e-06	0.0394328	LS
rs6081714	C	A	C	A	0.135365	0.00220734	0.011205	0.854088	order.Burkholderiales.id.2874	3.2375e-06	0.0290785	LS
rs6457710	G	A	G	A	-0.359087	0.00188112	0.0130152	0.764181	order.Burkholderiales.id.2874	2.1727e-25	0.0344859	LS
rs6534822	A	G	A	G	-0.216195	0.00566457	0.0151261	0.726084	order.Burkholderiales.id.2874	4.91949e-06	0.0473262	LS
rs6548220	G	A	G	A	-0.171729	0.00595226	0.0117952	0.599785	order.Burkholderiales.id.2874	6.43413e-08	0.0317647	LS
rs707934	T	C	T	C	0.332406	-0.0173488	0.0200896	0.370958	order.Burkholderiales.id.2874	9.97241e-11	0.0513974	LS
rs77425217	A	C	A	C	-0.176505	-0.0211683	0.0127484	0.0832513	order.Burkholderiales.id.2874	2.10761e-06	0.0372152	LS

### Sheet: Supplementary Table S4
Supplementary Table S4. Reverse MR analyses
Exposure	Outcome	Method	nSNP	P-value	OR	OR_lci95	OR_uci95
LS	phylum.Cyanobacteria.id.1500	MR Egger	9	0.906735	1.01346	0.816835	1.25741
LS	phylum.Cyanobacteria.id.1500	Weighted median	9	0.874114	1.00674	0.92644	1.094
LS	phylum.Cyanobacteria.id.1500	Inverse variance weighted	9	0.850101	0.993404	0.927512	1.06398
LS	phylum.Cyanobacteria.id.1500	Simple mode	9	0.554278	0.958092	0.836296	1.09763
LS	phylum.Cyanobacteria.id.1500	Weighted mode	9	0.55221	1.03219	0.933896	1.14082
LS	genus.Butyrivibrio.id.1993	MR Egger	9	0.724748	0.948471	0.714798	1.25853
LS	genus.Butyrivibrio.id.1993	Weighted median	9	0.260402	1.06974	0.951237	1.20301
LS	genus.Butyrivibrio.id.1993	Inverse variance weighted	9	0.205487	1.06271	0.967211	1.16765
LS	genus.Butyrivibrio.id.1993	Simple mode	9	0.545083	1.06268	0.880044	1.28323
LS	genus.Butyrivibrio.id.1993	Weighted mode	9	0.432342	1.06035	0.922825	1.21836
LS	class.Betaproteobacteria.id.2867	MR Egger	9	0.846084	0.985385	0.853873	1.13715
LS	class.Betaproteobacteria.id.2867	Weighted median	9	0.372015	0.975749	0.924549	1.02979
LS	class.Betaproteobacteria.id.2867	Inverse variance weighted	9	0.298944	0.976184	0.932777	1.02161
LS	class.Betaproteobacteria.id.2867	Simple mode	9	0.345183	0.96168	0.89099	1.03798
LS	class.Betaproteobacteria.id.2867	Weighted mode	9	0.279777	0.962362	0.901922	1.02685
LS	order.Burkholderiales.id.2874	MR Egger	9	0.70949	0.972302	0.843704	1.1205
LS	order.Burkholderiales.id.2874	Weighted median	9	0.535681	0.98364	0.933611	1.03635
LS	order.Burkholderiales.id.2874	Inverse variance weighted	9	0.345217	0.978555	0.935482	1.02361
LS	order.Burkholderiales.id.2874	Simple mode	9	0.493183	0.972795	0.902241	1.04887
LS	order.Burkholderiales.id.2874	Weighted mode	9	0.623954	0.984729	0.928156	1.04475

### Sheet: Supplementary Table S5
Supplementary Table S5. Sensitivity tests for reverse MR analyses
Exposure	Outcome	MR-Egger intercept test		MR-PRESSO global test
		MR-Egger intercept	P-value	RSS obs	P-value
VLSA	phylum.Cyanobacteria.id.1500	-0.00441019	0.852398	11.7211	0.341667
VLSA	class.Betaproteobacteria.id.2867	-0.00207032	0.895308	12.2784	0.294
VLSA	order.Burkholderiales.id.2874	0.00141465	0.927633	11.9291	0.321
VLSA	genus.Butyrivibrio.id.1993	0.0250805	0.429825	10.2885	0.452333
